# Prediction of acetaminophen-induced hepatotoxicity in acetylcysteine-treated patients using routine admission biomarkers

**DOI:** 10.64898/2026.07.16.26358122

**Authors:** Chris Humphries, Alastair M. Kilpatrick, Melisande L. Addison, Jennifer A. Cartwright, Marcus J. Lyall, Linus J. Schumacher, Stuart J. Forbes, James W. Dear

**Affiliations:** Institute for Neuroscience and Cardiovascular Research, University of Edinburgh, Edinburgh, United Kingdom; Centre for Precision Cell Therapy for the Liver, University of Edinburgh, Edinburgh, United Kingdom; Centre for Regenerative Medicine, University of Edinburgh, Edinburgh, United Kingdom; The Royal (Dick) School of Veterinary Studies, University of Edinburgh, Edinburgh, United Kingdom; Usher Institute for Population Health Sciences, University of Edinburgh, Edinburgh, United Kingdom

**Author notes:** **Corresponding author:** Chris Humphries, Institute for Neuroscience and Cardiovascular Research, University of Edinburgh, Little France Crescent, Edinburgh EH16 4TJ, United Kingdom.

**Keywords:** acetaminophen, paracetamol, hepatotoxicity, acetylcysteine, machine learning, risk prediction, drug-induced liver injury, emergency medicine

## Abstract

**Study objective:** Some acetaminophen-overdose patients develop hepatotoxicity despite acetylcysteine treatment. Established tools struggle to prospectively identify this cohort. We developed a model using only routine admission biomarkers to identify acetylcysteine-treated patients at highest risk, and compared it with the current benchmark, the alanine aminotransferase × acetaminophen product (ALT×APAP).

**Methods:** Retrospective cohort of all acetaminophen overdose admissions (ICD-10 T39.1) to three UK hospitals (2008–2024) with alanine aminotransferase (ALT) ≤1000U/L at admission. We fitted elastic-net logistic models stratified by presentation ALT. The outcome was peak ALT >1,000U/L. Performance was assessed on a 25% held-out test set and benchmarked against ALT×APAP.

**Results:** Of 4,705 admissions, 119 (2.5%) developed hepatotoxicity. The model used seven routine blood tests, four per stratum: acetaminophen, sodium, potassium and lymphocyte count where presentation ALT was ≤50U/L; ALT, bilirubin, alkaline phosphatase and lymphocyte count where it was 51–1,000U/L. In the test set (n=1,175) it achieved an area under the curve of 0.93 (95% CI 0.89–0.97) versus 0.82 (0.72–0.91) for ALT×APAP (paired difference 0.11; 95% CI 0.01–0.22; p=0.03), with higher specificity and a higher positive likelihood ratio at every matched sensitivity. Matched to current ALT×APAP >1,500 practice (sensitivity 89.7%), specificity was 82.5% versus 62.6% and the positive likelihood ratio 5.1 versus 2.4, more than halving false-positive escalations (171 versus 365 per 1,000 patients).

**Conclusion:** A stratified model using only routine admission biomarkers identifies acetylcysteine-treated patients at highest residual hepatotoxicity risk, outperforming the ALT×APAP rule across decision thresholds, supporting selection for intensified therapy.

**Editor’s Capsule Summary:** What is already known. Acetaminophen (paracetamol) overdose is one of the commonest causes of acute liver injury and acute liver failure presenting to emergency departments. Acetylcysteine prevents hepatotoxicity in most treated patients, but a minority still progress despite treatment. Guidelines describe intensified options for these highest-risk patients (increased-dose acetylcysteine, adjunctive fomepizole, earlier transplant referral) but note that supporting data are limited, and current tools struggle to identify, at presentation, which acetylcysteine-treated patients will progress.

What this study adds. A model using only seven routine admission blood tests identified those at highest residual risk of hepatotoxicity (peak ALT >1,000U/L) with an area under the curve of 0.93 on a held-out test set. It outperformed the current two-variable rule across the range of thresholds examined, providing higher specificity and a higher positive likelihood ratio for any given sensitivity; matched to current practice it more than halved false-positive escalations.

How it is relevant. Because every input is measured on the first routine blood draw after an acetaminophen overdose, the score can be computed at the point of the initial treatment decision and read against whichever risk threshold a given intervention warrants, helping identify which acetylcysteine-treated patients merit intensified therapy or closer monitoring.
