## Supplementary material for "Prediction of acetaminophen-induced hepatotoxicity in acetylcysteine-treated patients using routine admission biomarkers": Edinburgh Risk Score Calculator

### Sheet: Risk calculator
	Edinburgh Risk Score - acetaminophen hepatotoxicity in acetylcysteine-treated patients
	For a patient admitted for acetylcysteine treatment after acetaminophen overdose. Enter the presentation ALT once in the shared box below: this activates the correct calculator (Stratum 1 if ALT is at or below 50 U/L; Stratum 2 if 51-1,000 U/L) and greys out the other, so only the correct calculator can be used. Then enter the four admission values in the highlighted cells of the active stratum. …									Operating-point lookup
										Operating point	Threshold	Specificity	Flagged
	Choose the sensitivity you want the tool to operate at:				80% sensitivity					75% sensitivity	0.0944	0.96	70
	Resulting risk threshold:	0.0207	specificity 84%; flags 203 of 1,175							80% sensitivity	0.0207	0.84	203
	Presentation ALT (U/L):		Active calculator: (enter presentation ALT to activate)							85% sensitivity	0.01788	0.83	223
	Stratum 1 - pre-injury (presentation ALT <= 50 U/L)				Stratum 2 - early injury (presentation ALT 51-1000 U/L)					Matched to ALTxAPAP>1500 practice (89.7% sensitivity)	0.01728	0.82	227
	Predictor	Your value	Coefficient		Predictor	Your value	Coefficient			90% sensitivity	0.00853	0.67	409
	Acetaminophen (mg/L)		0.0103314		Lymphocytes (x10^9/L)		-0.918202			95% sensitivity	0.0077	0.63	447
	Lymphocytes (x10^9/L)		-0.628216		ALT (U/L) - auto from box above		0.00836255
	Sodium (mmol/L)		-0.231925		Alkaline phosphatase (U/L)		-0.0148489
	Potassium (mmol/L)		-1.35008		Bilirubin (umol/L)		0.0337898
	Raw score				Raw score
	Calibrated logit				Calibrated logit
	Risk of hepatotoxicity	Enter presentation ALT			Risk of hepatotoxicity	Enter presentation ALT
	At the chosen sensitivity				At the chosen sensitivity
	Acetaminophen: enter 0 if the reported level is below the assay limit ("<5 mg/L"). The score was developed using a paracetamol assay with a lower limit of 5 mg/L; no performance claim is made where the assay's lower limit of detection is ≥5 mg/L.
	Worked example (Stratum 2): lymphocytes 1.0, ALT 200, alkaline phosphatase 90, bilirubin 20 gives a risk of 28.0% (HIGH at the matched operating point).
	The score is a single risk estimate. A higher chosen sensitivity escalates more patients (lower threshold); a lower sensitivity is more selective. The matched point reproduces the sensitivity of the current ALTxAPAP>1500 rule (89.7%) at higher specificity (82% vs 63%).
	Research tool for the accompanying study; internal validation only.

### Sheet: Model details
	Primary model coefficients (raw-value scale; 4 predictors per stratum)
	Probability = 1 / (1 + exp(-(Platt intercept + Platt slope x raw score))); raw score = intercept + sum(coefficient x value).
	Predictor	Pre-injury (ALT<=50)	Early injury (51-1000)
	Intercept	37.26694	1.10185
	Acetaminophen	0.01033
	Lymphocytes	-0.62822	-0.91820
	Sodium	-0.23192
	Potassium	-1.35008
	ALT		0.00836
	Alkaline phosphatase		-0.01485
	Bilirubin		0.03379
	Platt intercept	-4.68139	-1.72485
	Platt slope	0.57342	0.65420
